# Shared genetic etiology between cortical brain morphology and tobacco, alcohol, and cannabis use

**DOI:** 10.1101/2021.03.28.21254282

**Authors:** Jill A. Rabinowitz, Adrian I. Campos, Jue-Sheng Ong, Luis M. García-Marín, Sarael Alcauter, Brittany L. Mitchell, Katrina S. Grasby, Gabriel Cuéllar-Partida, Nathan A. Gillespie, Andrew S. Huhn, Nicholas G. Martin, Paul M. Thompson, Sarah E. Medland, Brion S. Maher, Miguel E. Rentería

## Abstract

Genome-wide association studies (GWAS) have independently identified hundreds of genomic regions associated with brain morphology and substance use. However, the genetic overlap between brain structure and substance use has not been characterized. Here we leverage GWAS summary data of 71 brain imaging measures and alcohol, tobacco, and cannabis use to investigate their genetic overlap using LD score regression. We also used genomic structural equation modeling to model a ‘substance use common genetic factor’ and examined its genetic overlap with brain structure. After accounting for multiple testing, we identified eight significant negative genetic correlations, including between alcoholic drinks per week and average cortical thickness and intracranial volume with the age of smoking initiation; and five positive genetic correlations, including between insula surface area and lifetime cannabis use, and between the common factor with pericalcarine surface area. Our findings highlight a shared genetic etiology between variation in cortical brain morphology and substance use.
