## Supplemental tables for "Shared genetic etiology between cortical brain morphology and tobacco, alcohol, and cannabis use"

### Sheet: readme
	Results for the genetic correlations between substance use phenotypes and neuroimaging traits are shown here.
	Each sheet shows results for a specific substance use phenotype.
	Substance_use_phenotype:	Substance use phenotype of interest
	Neuroimaging_phenotype	Neuroimaging phenotype, these include surface area measurements, Intracraneal volume, average cortical thickness and average surface area.
	rG:	Genetic correlation
	se:	Genetic correlation standard deviation
	pval:	Genetic correlation pvalue
	rGpvalAdj:	Genetic correlation pvalue after FDR correction

### Sheet: EverRegularlySmoked
Substance_use_phenotype	Neuroimaging_phenotype	rG	se	pval	pvalAdj
Ever Regularly Smoked	Inferior Temporal - Surface Area	-0.1261	0.0298	2.2481e-05	0.000831797
Ever Regularly Smoked	Precuneus - Surface Area	0.1006	0.026	0.0001	0.00185
Ever Regularly Smoked	Average Cortical Thickness	-0.0916	0.0284	0.0013	0.0160333
Ever Regularly Smoked	Intracraneal Volume	-0.0882	0.0301	0.0034	0.03145
Ever Regularly Smoked	Pericalcarine - Surface Area	-0.0667	0.025	0.0076	0.05624
Ever Regularly Smoked	Average Surface Area	-0.0465	0.0264	0.0776	0.478357
Ever Regularly Smoked	Temporal Pole - Surface Area	-0.0616	0.0364	0.0905	0.478357
Ever Regularly Smoked	Parsopercularis - Surface Area	0.0562	0.0354	0.112	0.518
Ever Regularly Smoked	Middle Temporal - Surface Area	-0.0454	0.0299	0.1288	0.529511
Ever Regularly Smoked	Superior Parietal - Surface Area	0.0448	0.0318	0.159	0.5883
Ever Regularly Smoked	Pars Orbitalis - Surface Area	-0.0415	0.0326	0.2025	0.625015
Ever Regularly Smoked	Posterior Cingulate - Surface Area	-0.042	0.0333	0.2068	0.625015
Ever Regularly Smoked	Inferior Parietal Lobule - Surface Area	-0.0354	0.0288	0.2196	0.625015
Ever Regularly Smoked	Insula - Surface Area	0.0294	0.0265	0.2666	0.704586
Ever Regularly Smoked	Entorhinal - Surface Area	-0.0333	0.034	0.3266	0.805613
Ever Regularly Smoked	Superior Frontal - Surface Area	0.0296	0.0328	0.3657	0.819006
Ever Regularly Smoked	Fusiform - Surface Area	0.0248	0.0281	0.3763	0.819006
Ever Regularly Smoked	Rostral Middle Frontal - Surface Area	-0.0235	0.03	0.4326	0.889233
Ever Regularly Smoked	Precentral - Surface Area	-0.0172	0.0276	0.5334	0.906983
Ever Regularly Smoked	Paracentral - Surface Area	-0.0183	0.0306	0.5492	0.906983
Ever Regularly Smoked	Bankssts - Surface Area	-0.0189	0.0317	0.5524	0.906983
Ever Regularly Smoked	Superior Temporal - Surface Area	-0.0193	0.033	0.5582	0.906983
Ever Regularly Smoked	Parahippocampal - Surface Area	-0.0173	0.03	0.5638	0.906983
Ever Regularly Smoked	Isthmus Cingulate - Surface Area	0.0176	0.0351	0.6163	0.937808
Ever Regularly Smoked	Lateral Orbitofrontal - Surface Area	0.0124	0.0267	0.6418	0.937808
Ever Regularly Smoked	Medial Orbitofrontal - Surface Area	0.0135	0.0306	0.659	0.937808
Ever Regularly Smoked	Postcentral - Surface Area	0.0112	0.0307	0.7157	0.969509
Ever Regularly Smoked	Pars Triangularis - Surface Area	0.0102	0.0313	0.7459	0.969509
Ever Regularly Smoked	Rostral Anterior Cingulate - Surface Area	-0.0072	0.0288	0.8028	0.969509
Ever Regularly Smoked	Caudal Middle Frontal - Surface Area	-0.0059	0.0276	0.8302	0.969509
Ever Regularly Smoked	Caudal Anterior Cingulate - Surface Area	-0.0048	0.0272	0.8603	0.969509
Ever Regularly Smoked	Frontal Pole - Surface Area	-0.0065	0.0416	0.8762	0.969509
Ever Regularly Smoked	Transverse Temporal - Surface Area	0.0044	0.029	0.8799	0.969509
Ever Regularly Smoked	Lingual - Surface Area	0.0037	0.027	0.8909	0.969509
Ever Regularly Smoked	Supramarginal - Surface Area	-0.0023	0.0328	0.9444	0.975361
Ever Regularly Smoked	Cuneus - Surface Area	0.0019	0.0296	0.949	0.975361
Ever Regularly Smoked	Lateral Occipital - Surface Area	-0.0005	0.027	0.9863	0.9863

### Sheet: AgeStartedSmoking
Substance_use_phenotype	Neuroimaging_phenotype	rG	se	pval	pvalAdj
Age Started Smoking	Intracraneal Volume	-0.2137	0.0622	0.0006	0.0222
Age Started Smoking	Entorhinal - Surface Area	-0.1713	0.0688	0.0128	0.220767
Age Started Smoking	Inferior Parietal Lobule - Surface Area	-0.1398	0.0591	0.0179	0.220767
Age Started Smoking	Average Surface Area	-0.1074	0.0497	0.0308	0.2849
Age Started Smoking	Superior Parietal - Surface Area	0.1289	0.0648	0.0465	0.3441
Age Started Smoking	Precuneus - Surface Area	0.0962	0.0573	0.093	0.54612
Age Started Smoking	Bankssts - Surface Area	-0.1079	0.0688	0.1168	0.54612
Age Started Smoking	Parsopercularis - Surface Area	0.1024	0.0658	0.1195	0.54612
Age Started Smoking	Posterior Cingulate - Surface Area	-0.0954	0.0654	0.1442	0.54612
Age Started Smoking	Rostral Anterior Cingulate - Surface Area	-0.1008	0.0696	0.1476	0.54612
Age Started Smoking	Average Cortical Thickness	-0.0677	0.0522	0.1946	0.633229
Age Started Smoking	Lingual - Surface Area	-0.0764	0.0617	0.2155	0.633229
Age Started Smoking	Fusiform - Surface Area	-0.0701	0.0587	0.2325	0.633229
Age Started Smoking	Inferior Temporal - Surface Area	-0.0807	0.0687	0.2396	0.633229
Age Started Smoking	Lateral Orbitofrontal - Surface Area	0.0576	0.0523	0.2714	0.669453
Age Started Smoking	Caudal Middle Frontal - Surface Area	0.059	0.0632	0.3506	0.810763
Age Started Smoking	Pericalcarine - Surface Area	-0.0419	0.0517	0.4176	0.871693
Age Started Smoking	Isthmus Cingulate - Surface Area	0.0415	0.0569	0.4659	0.871693
Age Started Smoking	Frontal Pole - Surface Area	-0.0587	0.0815	0.4714	0.871693
Age Started Smoking	Caudal Anterior Cingulate - Surface Area	-0.0422	0.0651	0.5165	0.871693
Age Started Smoking	Paracentral - Surface Area	-0.0408	0.0664	0.5392	0.871693
Age Started Smoking	Precentral - Surface Area	0.0406	0.0666	0.5425	0.871693
Age Started Smoking	Cuneus - Surface Area	0.0402	0.0697	0.5637	0.871693
Age Started Smoking	Parahippocampal - Surface Area	-0.0356	0.0702	0.6115	0.871693
Age Started Smoking	Supramarginal - Surface Area	-0.0351	0.0693	0.6127	0.871693
Age Started Smoking	Pars Orbitalis - Surface Area	-0.0317	0.0668	0.6348	0.871693
Age Started Smoking	Medial Orbitofrontal - Surface Area	-0.032	0.0677	0.6361	0.871693
Age Started Smoking	Lateral Occipital - Surface Area	0.022	0.0614	0.7203	0.9159
Age Started Smoking	Middle Temporal - Surface Area	-0.02	0.0622	0.7477	0.9159
Age Started Smoking	Superior Frontal - Surface Area	-0.0198	0.0681	0.7715	0.9159
Age Started Smoking	Temporal Pole - Surface Area	-0.0171	0.0707	0.8085	0.9159
Age Started Smoking	Postcentral - Surface Area	0.0162	0.0674	0.8106	0.9159
Age Started Smoking	Transverse Temporal - Surface Area	-0.0105	0.0586	0.8578	0.9159
Age Started Smoking	Rostral Middle Frontal - Surface Area	-0.01	0.0598	0.8667	0.9159
Age Started Smoking	Insula - Surface Area	-0.0086	0.0617	0.8894	0.9159
Age Started Smoking	Pars Triangularis - Surface Area	0.0066	0.0568	0.907	0.9159
Age Started Smoking	Superior Temporal - Surface Area	-0.0053	0.05	0.9159	0.9159

### Sheet: FormerSmoker
Substance_use_phenotype	Neuroimaging_phenotype	rG	se	pval	pvalAdj
Former Smoker	Superior Parietal - Surface Area	-0.7615	0.4825	0.1145	0.856344
Former Smoker	Paracentral - Surface Area	1.2093	0.8294	0.1449	0.856344
Former Smoker	Average Cortical Thickness	-0.5612	0.4423	0.2045	0.856344
Former Smoker	Rostral Anterior Cingulate - Surface Area	0.493	0.4123	0.2318	0.856344
Former Smoker	Lingual - Surface Area	-0.3553	0.3248	0.274	0.856344
Former Smoker	Inferior Parietal Lobule - Surface Area	0.4698	0.4411	0.2869	0.856344
Former Smoker	Parsopercularis - Surface Area	0.3941	0.3936	0.3166	0.856344
Former Smoker	Precentral - Surface Area	0.3754	0.3796	0.3228	0.856344
Former Smoker	Postcentral - Surface Area	0.4843	0.5248	0.3561	0.856344
Former Smoker	Middle Temporal - Surface Area	-0.3443	0.3822	0.3677	0.856344
Former Smoker	Lateral Occipital - Surface Area	-0.3395	0.386	0.3792	0.856344
Former Smoker	Bankssts - Surface Area	0.3777	0.4355	0.3858	0.856344
Former Smoker	Caudal Anterior Cingulate - Surface Area	0.3178	0.3876	0.4122	0.856344
Former Smoker	Intracraneal Volume	-0.3032	0.3907	0.4377	0.856344
Former Smoker	Isthmus Cingulate - Surface Area	0.24	0.3215	0.4555	0.856344
Former Smoker	Fusiform - Surface Area	-0.2989	0.4053	0.4609	0.856344
Former Smoker	Pars Triangularis - Surface Area	0.2247	0.3204	0.4832	0.856344
Former Smoker	Precuneus - Surface Area	-0.1977	0.2867	0.4904	0.856344
Former Smoker	Transverse Temporal - Surface Area	0.1931	0.2817	0.4931	0.856344
Former Smoker	Cuneus - Surface Area	-0.2499	0.3771	0.5076	0.856344
Former Smoker	Temporal Pole - Surface Area	-0.3379	0.5405	0.5319	0.856344
Former Smoker	Caudal Middle Frontal - Surface Area	0.195	0.3204	0.5427	0.856344
Former Smoker	Lateral Orbitofrontal - Surface Area	0.1769	0.2979	0.5527	0.856344
Former Smoker	Medial Orbitofrontal - Surface Area	-0.2224	0.4107	0.5882	0.856344
Former Smoker	Average Surface Area	0.1313	0.2608	0.6147	0.856344
Former Smoker	Inferior Temporal - Surface Area	-0.1755	0.3503	0.6164	0.856344
Former Smoker	Superior Frontal - Surface Area	-0.1687	0.345	0.6249	0.856344
Former Smoker	Insula - Surface Area	0.0981	0.244	0.6877	0.894012
Former Smoker	Supramarginal - Surface Area	0.1415	0.4006	0.7238	0.894012
Former Smoker	Pars Orbitalis - Surface Area	-0.1018	0.3286	0.7566	0.894012
Former Smoker	Frontal Pole - Surface Area	0.216	0.7111	0.7613	0.894012
Former Smoker	Pericalcarine - Surface Area	-0.0881	0.3057	0.7732	0.894012
Former Smoker	Posterior Cingulate - Surface Area	-0.0748	0.3537	0.8326	0.933162
Former Smoker	Entorhinal - Surface Area	0.0737	0.4107	0.8575	0.933162
Former Smoker	Parahippocampal - Surface Area	0.0219	0.3559	0.9509	0.9792
Former Smoker	Superior Temporal - Surface Area	-0.013	0.2689	0.9616	0.9792
Former Smoker	Rostral Middle Frontal - Surface Area	0.008	0.3078	0.9792	0.9792

### Sheet: PacksPerDay
Substance_use_phenotype	Neuroimaging_phenotype	rG	se	pval	pvalAdj
Packs Per Day	Parsopercularis - Surface Area	0.5812	0.3362	0.0839	0.868637
Packs Per Day	Superior Frontal - Surface Area	-0.512	0.3608	0.1559	0.868637
Packs Per Day	Lateral Orbitofrontal - Surface Area	-0.3233	0.2596	0.213	0.868637
Packs Per Day	Entorhinal - Surface Area	0.3552	0.3137	0.2575	0.868637
Packs Per Day	Precentral - Surface Area	0.3294	0.2979	0.2689	0.868637
Packs Per Day	Fusiform - Surface Area	-0.3269	0.3109	0.293	0.868637
Packs Per Day	Inferior Parietal Lobule - Surface Area	0.3401	0.329	0.3012	0.868637
Packs Per Day	Transverse Temporal - Surface Area	0.2403	0.2362	0.309	0.868637
Packs Per Day	Caudal Anterior Cingulate - Surface Area	0.2682	0.2729	0.3257	0.868637
Packs Per Day	Inferior Temporal - Surface Area	0.2588	0.2921	0.3757	0.868637
Packs Per Day	Postcentral - Surface Area	0.3344	0.3862	0.3865	0.868637
Packs Per Day	Rostral Anterior Cingulate - Surface Area	-0.2276	0.2637	0.3881	0.868637
Packs Per Day	Middle Temporal - Surface Area	0.302	0.3767	0.4227	0.868637
Packs Per Day	Frontal Pole - Surface Area	0.5417	0.722	0.4531	0.868637
Packs Per Day	Pars Orbitalis - Surface Area	-0.2205	0.3059	0.4709	0.868637
Packs Per Day	Pars Triangularis - Surface Area	0.1722	0.291	0.5539	0.868637
Packs Per Day	Cuneus - Surface Area	-0.1714	0.2952	0.5615	0.868637
Packs Per Day	Average Cortical Thickness	-0.1194	0.2169	0.5821	0.868637
Packs Per Day	Temporal Pole - Surface Area	0.1908	0.3552	0.5912	0.868637
Packs Per Day	Intracraneal Volume	-0.109	0.2036	0.5922	0.868637
Packs Per Day	Lingual - Surface Area	-0.1287	0.2444	0.5986	0.868637
Packs Per Day	Caudal Middle Frontal - Surface Area	-0.1484	0.2917	0.6111	0.868637
Packs Per Day	Posterior Cingulate - Surface Area	0.1564	0.3372	0.6428	0.868637
Packs Per Day	Medial Orbitofrontal - Surface Area	0.1408	0.3164	0.6563	0.868637
Packs Per Day	Insula - Surface Area	-0.1351	0.3043	0.657	0.868637
Packs Per Day	Supramarginal - Surface Area	-0.1227	0.2789	0.6599	0.868637
Packs Per Day	Rostral Middle Frontal - Surface Area	-0.1519	0.3561	0.6696	0.868637
Packs Per Day	Average Surface Area	-0.0739	0.1779	0.6776	0.868637
Packs Per Day	Parahippocampal - Surface Area	-0.1044	0.2707	0.6998	0.868637
Packs Per Day	Pericalcarine - Surface Area	-0.084	0.2214	0.7043	0.868637
Packs Per Day	Paracentral - Surface Area	0.0952	0.2953	0.7472	0.891819
Packs Per Day	Lateral Occipital - Surface Area	-0.0754	0.2737	0.7828	0.905112
Packs Per Day	Superior Temporal - Surface Area	0.0443	0.2098	0.8327	0.926959
Packs Per Day	Bankssts - Surface Area	0.0531	0.2842	0.8518	0.926959
Packs Per Day	Isthmus Cingulate - Surface Area	-0.038	0.2626	0.8849	0.935466
Packs Per Day	Superior Parietal - Surface Area	-0.0196	0.2619	0.9402	0.966317
Packs Per Day	Precuneus - Surface Area	0.0103	0.2853	0.9711	0.9711

### Sheet: DrinksPerWeek
Substance_use_phenotype	Neuroimaging_phenotype	rG	se	pval	pvalAdj
Drinks Per Week	Postcentral - Surface Area	0.1731	0.0395	1.172e-05	0.00043364
Drinks Per Week	Average Surface Area	0.1182	0.0358	0.001	0.0185
Drinks Per Week	Average Cortical Thickness	-0.1045	0.0353	0.0031	0.0382333
Drinks Per Week	Fusiform - Surface Area	0.1071	0.0418	0.0104	0.0962
Drinks Per Week	Supramarginal - Surface Area	0.0947	0.042	0.0241	0.134257
Drinks Per Week	Pericalcarine - Surface Area	-0.0781	0.0347	0.0244	0.134257
Drinks Per Week	Intracraneal Volume	0.0835	0.0373	0.0254	0.134257
Drinks Per Week	Parahippocampal - Surface Area	0.0882	0.0422	0.0366	0.169275
Drinks Per Week	Transverse Temporal - Surface Area	-0.0728	0.0372	0.0505	0.207611
Drinks Per Week	Temporal Pole - Surface Area	-0.0827	0.045	0.0663	0.24531
Drinks Per Week	Pars Orbitalis - Surface Area	-0.0554	0.041	0.1774	0.568946
Drinks Per Week	Caudal Anterior Cingulate - Surface Area	0.0507	0.0394	0.1981	0.568946
Drinks Per Week	Entorhinal - Surface Area	0.0528	0.0412	0.1999	0.568946
Drinks Per Week	Medial Orbitofrontal - Surface Area	-0.0498	0.0408	0.2217	0.585921
Drinks Per Week	Lateral Occipital - Surface Area	-0.0395	0.0342	0.2483	0.612473
Drinks Per Week	Middle Temporal - Surface Area	0.0391	0.0363	0.2809	0.614755
Drinks Per Week	Frontal Pole - Surface Area	-0.0529	0.0517	0.3065	0.614755
Drinks Per Week	Rostral Middle Frontal - Surface Area	-0.0393	0.0385	0.3074	0.614755
Drinks Per Week	Cuneus - Surface Area	-0.0394	0.0401	0.326	0.614755
Drinks Per Week	Precuneus - Surface Area	0.0407	0.042	0.3323	0.614755
Drinks Per Week	Inferior Temporal - Surface Area	-0.0352	0.0397	0.3746	0.653386
Drinks Per Week	Superior Parietal - Surface Area	0.0333	0.0386	0.3885	0.653386
Drinks Per Week	Lateral Orbitofrontal - Surface Area	-0.0235	0.0315	0.457	0.708427
Drinks Per Week	Bankssts - Surface Area	-0.0287	0.044	0.5146	0.708427
Drinks Per Week	Paracentral - Surface Area	0.0224	0.0347	0.5183	0.708427
Drinks Per Week	Posterior Cingulate - Surface Area	0.0274	0.0441	0.535	0.708427
Drinks Per Week	Insula - Surface Area	-0.0227	0.0374	0.5449	0.708427
Drinks Per Week	Superior Frontal - Surface Area	-0.0207	0.0358	0.5629	0.708427
Drinks Per Week	Precentral - Surface Area	0.0229	0.0399	0.5661	0.708427
Drinks Per Week	Pars Triangularis - Surface Area	-0.0223	0.0397	0.5744	0.708427
Drinks Per Week	Inferior Parietal Lobule - Surface Area	-0.018	0.0382	0.6378	0.761245
Drinks Per Week	Parsopercularis - Surface Area	-0.019	0.0438	0.664	0.76775
Drinks Per Week	Lingual - Surface Area	-0.0131	0.0341	0.7005	0.772865
Drinks Per Week	Rostral Anterior Cingulate - Surface Area	-0.0173	0.0464	0.7102	0.772865
Drinks Per Week	Superior Temporal - Surface Area	-0.0109	0.0376	0.7715	0.815586
Drinks Per Week	Caudal Middle Frontal - Surface Area	-0.0089	0.0366	0.8073	0.829725
Drinks Per Week	Isthmus Cingulate - Surface Area	0.009	0.0461	0.8447	0.8447

### Sheet: CannabisLifeTime
Substance_use_phenotype	Neuroimaging_phenotype	rG	se	pval	pvalAdj
Cannabis Life Time	Insula - Surface Area	0.1743	0.0463	0.0002	0.0074
Cannabis Life Time	Frontal Pole - Surface Area	-0.2114	0.0732	0.0039	0.0666
Cannabis Life Time	Lateral Occipital - Surface Area	-0.1362	0.0489	0.0054	0.0666
Cannabis Life Time	Cuneus - Surface Area	-0.1384	0.0519	0.0076	0.0703
Cannabis Life Time	Parsopercularis - Surface Area	0.1301	0.0588	0.027	0.1998
Cannabis Life Time	Medial Orbitofrontal - Surface Area	0.1253	0.0598	0.0361	0.204029
Cannabis Life Time	Intracraneal Volume	0.1039	0.0502	0.0386	0.204029
Cannabis Life Time	Supramarginal - Surface Area	-0.1034	0.0537	0.0542	0.223233
Cannabis Life Time	Bankssts - Surface Area	0.1099	0.0571	0.0543	0.223233
Cannabis Life Time	Pars Triangularis - Surface Area	0.0902	0.0485	0.0625	0.230409
Cannabis Life Time	Average Surface Area	0.0745	0.0409	0.0685	0.230409
Cannabis Life Time	Rostral Anterior Cingulate - Surface Area	0.0971	0.0583	0.096	0.296
Cannabis Life Time	Pericalcarine - Surface Area	-0.0688	0.044	0.1179	0.335562
Cannabis Life Time	Lateral Orbitofrontal - Surface Area	0.0716	0.048	0.136	0.359429
Cannabis Life Time	Rostral Middle Frontal - Surface Area	-0.07	0.0487	0.1512	0.37296
Cannabis Life Time	Middle Temporal - Surface Area	-0.0719	0.0541	0.1842	0.425963
Cannabis Life Time	Isthmus Cingulate - Surface Area	0.0754	0.0587	0.1985	0.432029
Cannabis Life Time	Parahippocampal - Surface Area	-0.0667	0.0563	0.2357	0.484494
Cannabis Life Time	Superior Temporal - Surface Area	0.0597	0.0525	0.2547	0.495995
Cannabis Life Time	Caudal Middle Frontal - Surface Area	0.0547	0.0501	0.2752	0.50912
Cannabis Life Time	Paracentral - Surface Area	-0.0555	0.058	0.3385	0.571428
Cannabis Life Time	Posterior Cingulate - Surface Area	-0.0559	0.0588	0.3412	0.571428
Cannabis Life Time	Average Cortical Thickness	-0.043	0.0473	0.3636	0.571428
Cannabis Life Time	Inferior Parietal Lobule - Surface Area	0.0439	0.0493	0.373	0.571428
Cannabis Life Time	Precentral - Surface Area	-0.0489	0.0565	0.3861	0.571428
Cannabis Life Time	Lingual - Surface Area	-0.0401	0.049	0.4126	0.581131
Cannabis Life Time	Precuneus - Surface Area	0.0381	0.0504	0.4496	0.581131
Cannabis Life Time	Inferior Temporal - Surface Area	-0.038	0.0525	0.4694	0.581131
Cannabis Life Time	Fusiform - Surface Area	0.0363	0.0511	0.4783	0.581131
Cannabis Life Time	Caudal Anterior Cingulate - Surface Area	0.0362	0.0528	0.4926	0.581131
Cannabis Life Time	Temporal Pole - Surface Area	-0.0449	0.0662	0.4973	0.581131
Cannabis Life Time	Entorhinal - Surface Area	0.0399	0.0595	0.5026	0.581131
Cannabis Life Time	Postcentral - Surface Area	0.0207	0.0564	0.7136	0.800097
Cannabis Life Time	Transverse Temporal - Surface Area	0.0161	0.0527	0.7601	0.818334
Cannabis Life Time	Superior Frontal - Surface Area	-0.0155	0.0538	0.7741	0.818334
Cannabis Life Time	Superior Parietal - Surface Area	0.012	0.0562	0.8306	0.853672
Cannabis Life Time	Pars Orbitalis - Surface Area	0.0086	0.0564	0.8782	0.8782
